# The MAGMA pipeline for comprehensive genomic analyses of clinical *Mycobacterium tuberculosis* samples

**DOI:** 10.1101/2023.10.04.23296533

**Authors:** Tim H. Heupink, Lennert Verboven, Abhinav Sharma, Vincent Rennie, Miguel de Diego Fuertes, Robin M. Warren, Annelies Van Rie

## Abstract

**Background:** Whole genome sequencing (WGS) holds great potential for the management and control of tuberculosis. Accurate analysis of samples with low mycobacterial burden, which are characterized by low (<20x) coverage and high (>40%) levels of contamination, is challenging. We created the MAGMA (Maximum Accessible Genome for *Mtb* Analysis) bioinformatics pipeline for analysis of clinical *Mtb* samples.

**Methods and results:** High accuracy variant calling is achieved by using a long seedlength during read mapping to filter out contaminants, variant quality score recalibration with machine learning to identify genuine genomic variants, and joint variant calling for low *Mtb* coverage genomes. MAGMA automatically generates a standardized and comprehensive output of drug resistance information and resistance classification based on the WHO catalogue of *Mtb* mutations. MAGMA automatically generates phylogenetic trees with drug resistance annotations and trees that visualize the presence of clusters. Drug resistance and phylogeny outputs from sequencing data of 79 primary liquid cultures were compared between the MAGMA and MTBseq pipelines. The MTBseq pipeline reported only a proportion of the variants in candidate drug resistance genes that were reported by MAGMA. Notable differences were in structural variants, variants in highly conserved *rrs* and *rrl* genes, and variants in candidate resistance genes for bedaquiline, clofazmine, and delamanid. Phylogeny results were similar between pipelines but only MAGMA visualized clusters.

**Conclusion:** The MAGMA pipeline could facilitate the integration of WGS into clinical care as it generates clinically relevant data on drug resistance and phylogeny in an automated, standardized, and reproducible manner.

**Key points:**

- Accurate analysis of clinical samples is challenging when samples have high levels of contamination and low *Mycobacterium tuberculosis* genome coverage
- When analyzing primary liquid (MGIT) cultures, the MAGMA pipeline generates clinically relevant drug resistance information (including major, minor and structural variants) and phylogeny in an automated, standardized and reproducible way.
- MAGMA-generated phylogenetic trees are annotated with drug resistance information and updated with every run so that they can be used to make clinical or public health decisions
- MAGMA reports drug resistance variants for all tier 1 and tier 2 candidate drug resistance conferring genes, with interpretation of their relevance to drug resistance (associated with drug resistance, not associated with drug resistance or unknown significance) based on the WHO catalogue of mutations in *Mycobacterium tuberculosis*.
