## supplementary table 1 for "The MAGMA pipeline for comprehensive genomic analyses of clinical *Mycobacterium tuberculosis* samples"

### Sheet: joint.merged_cohort_stats
SAMPLE	AVG_INSERT_SIZE	MAPPED_PERCENTAGE	RAW_TOTAL_SEQS	AVERAGE_BASE_QUALITY	MEAN_COVERAGE	SD_COVERAGE	MEDIAN_COVERAGE	MAD_COVERAGE	PCT_EXC_ADAPTER	PCT_EXC_MAPQ	PCT_EXC_DUPE	PCT_EXC_UNPAIRED	PCT_EXC_BASEQ	PCT_EXC_OVERLAP	PCT_EXC_CAPPED	PCT_EXC_TOTAL	PCT_1X	PCT_5X	PCT_10X	PCT_30X	PCT_50X	PCT_100X	LINEAGES	FREQUENCIES	MAPPED_NTM_FRACTION_16S	MAPPED_NTM_FRACTION_16S_THRESHOLD_MET	COVERAGE_THRESHOLD_MET	BREADTH_OF_COVERAGE_THRESHOLD_MET	RELABUNDANCE_THRESHOLD_MET	ALL_THRESHOLDS_MET
SMARTT_WGS.SMARTT-FD-018-NA-M1-P-20211215-1-1	221.7	49.86	12035216	35.5	128.205	29.3063	133	12	0	0.016643	0.056311	0	0.0415	0.230674	0	0.345127	0.98447	0.981535	0.979861	0.973929	0.967006	0.908173	lineage2.2.1	1	0	1	1	1	1	1
SMARTT_WGS.SMARTT-FD-025-NA-M1-P-20220111-1-1	211.5	11.24	13608736	34.7	31.9418	10.3017	32	6	0	0.019798	0.031823	0	0.064069	0.236834	0	0.352524	0.984678	0.979929	0.973761	0.607996	0.039826	5.2e-05	lineage4.3.3	1	0	1	1	1	1	1
SMARTT_WGS.SMARTT-FD-038-BL-M1-P-20220209-1-1	305.2	42.04	6818056	35.5	74.8737	17.2315	77	8	0	0.012485	0.02213	0	0.038527	0.141693	0	0.214834	0.987292	0.983846	0.980891	0.968974	0.942792	0.026382	lineage4.3.3	1	0	1	1	1	1	1
SMARTT_WGS.SMARTT-FD-047-BL-M1-P-20220309-1-2	213.2	49.25	2012	33.8	0.021779	0.146703	0	0	0	0.017931	0	0	0.096979	0.221966	0	0.336876	0.02167	0	0	0	0	0			0	1	0	0	0	0
SMARTT_WGS.SMARTT-FD-055-BL-NA-M1-P-20220223-1-1	290.2	26.96	7814342	35.3	54.9671	13.6054	56	7	0	0.010043	0.021813	0	0.04708	0.139093	0	0.218029	0.987645	0.984067	0.980542	0.957501	0.734992	0.000382	lineage1.2.2.2	1	0	1	1	1	1	1
SMARTT_WGS.SMARTT-FD-080-BL-M1-P-20220309-1-1	253.1	34.54	7221768	33.8	59.1967	17.9051	61	10	0	0.014444	0.028981	0	0.095937	0.151419	0	0.29078	0.979461	0.975262	0.971027	0.943384	0.768536	0.002961	lineage2.2.1	1	0	1	1	1	1	1
SMARTT_WGS.SMARTT-FD-124-FU-W2-M1-P-20220620-1-1	285.2	79.74	4940642	34.8	99.7431	26.7475	104	13	0	0.015209	0.050829	0	0.059379	0.119216	0	0.244632	0.98369	0.979759	0.976826	0.965877	0.947369	0.595868	lineage2.2.1	1	0	1	1	1	1	1
SMARTT_WGS.SMARTT-FD-146-BL-NA-M1-P-20220729-1-4	306.9	71.04	5864392	36.1	113.667	23.6376	117	10	0	0.014072	0.027616	0	0.021257	0.123593	0	0.186538	0.985864	0.982874	0.981332	0.976257	0.969815	0.865865	lineage2.2.1	1	0	1	1	1	1	1
SMARTT_WGS.SMARTT-FD-177-BL-NA-M1-P-20220802-1-1	302.4	69.27	4213678	36.4	80.2227	17.0181	82	7	0	0.014253	0.023896	0	0.015118	0.127209	0	0.180476	0.986517	0.982933	0.980966	0.973492	0.960789	0.056388	lineage2.2.1	1	0	1	1	1	1	1
SMARTT_WGS.SMARTT-FD-206-BL-NA-M1-P-20220902-2-1	291.9	82.76	6331866	36.3	135.977	28.4452	140	11	0	0.014807	0.030403	0	0.018026	0.156211	0	0.219447	0.986352	0.983598	0.981941	0.976509	0.971395	0.943605	lineage2.2.1	1	0	1	1	1	1	1
SMARTT_WGS.SMARTT-FD-207-BL-NA-M1-P-20220901-1-1	332.6	86.7	6949552	36.4	169.049	38.679	176	14	0	0.01384	0.036345	0	0.015798	0.099924	0	0.165907	0.986582	0.981416	0.978113	0.970617	0.965517	0.949273	lineage2.2.1	1	0	1	1	1	1	1
SMARTT_WGS.SMARTT-FD-209-BL-NA-M1-P-20220901-1-1	339.3	81.83	5250064	36.3	117.503	25.9372	122	10	0	0.014286	0.025572	0	0.018052	0.123483	0	0.181392	0.989068	0.982898	0.980267	0.972125	0.964465	0.887616	lineage2.2.1	1	0	1	1	1	1	1
SMARTT_WGS.SMARTT-FD-216-BL-NA-M1-P-202209013-1-1	349.8	80.4	4969472	35.4	110.582	48.6087	101	18	0	0.01225	0.042024	0	0.044157	0.07788	0	0.176311	0.995377	0.992683	0.990555	0.981174	0.965562	0.524376	lineage4.9	1	0	1	1	1	1	1
SMARTT_WGS.SMARTT-FD-229-BL-NA-M1-P-20220927-1-1	328.9	59.11	6232132	35.3	101.965	25.1059	106	12	0	0.012936	0.030845	0	0.045184	0.090315	0	0.17928	0.985054	0.981663	0.978864	0.970169	0.957053	0.63526	lineage2.2.1	1	0	1	1	1	1	1
SMARTT_WGS.SMARTT-FD-235-BL-NA-M1-P-20220927-1-1	321.5	52.97	5349674	35.2	76.3717	20.5492	79	11	0	0.013336	0.022434	0	0.049477	0.111862	0	0.19711	0.984229	0.979937	0.976869	0.961089	0.92188	0.082182	lineage2.2.1	1	0	1	1	1	1	1
SMARTT_WGS.SMARTT-FD-246-BL-NA-M1-P-20221201-1-1	331.5	81	6109808	35.4	139.172	30.5342	144	13	0	0.009384	0.033905	0	0.042029	0.082996	0	0.168314	0.990445	0.98729	0.98496	0.97876	0.971721	0.92959	lineage4.4.1.1	1	0	1	1	1	1	1
SMARTT_WGS.SMARTT-FD-253-BL-NA-M1-P-20221024-1-1	304.2	51.53	7510994	35.7	105.512	24.2252	109	10	0	0.013625	0.033441	0	0.035981	0.107786	0	0.190833	0.984753	0.981024	0.978546	0.971147	0.961159	0.731567	lineage2.2.1	1	0	1	1	1	1	1
SMARTT_WGS.SMARTT-FD-256-FU-W6-M1-P-20230131-1-1	211.9	35.2	9518708	35.2	71.0814	19.8031	73	10	0	0.017966	0.035195	0	0.049321	0.243258	0	0.345741	0.983142	0.979153	0.975603	0.959603	0.898236	0.041133	lineage2.2.1.1	1	0	1	1	1	1	1
SMARTT_WGS.SMARTT-FD-265-BL-NA-M1-P-20221102-1-1	350.7	52.68	1992588	35.8	29.9255	8.62835	31	5	0	0.014207	0.009871	0	0.034174	0.091249	0	0.1495	0.984669	0.977199	0.968173	0.557412	0.005166	3e-06	lineage2.2.1.1	1	0	1	1	1	1	1
SMARTT_WGS.SMARTT-FD-275-BL-NA-M1-S1-20221124-1-1	352.9	82.12	6297808	35.7	150.395	35.1401	156	16	0	0.013179	0.028762	0	0.03551	0.065239	0	0.142689	0.987026	0.983905	0.982471	0.976955	0.970793	0.939094	lineage2.2.1	1	0	1	1	1	1	1
SMARTT_WGS.SMARTT-FD-294-BL-NA-M1-P-20230118-1-1	260.8	66.12	6267058	35.7	100.85	21.6972	104	9	0	0.014623	0.030813	0	0.03334	0.184373	0	0.263149	0.98518	0.982004	0.980578	0.975088	0.966321	0.620369	lineage2.2.1	1	0	1	1	1	1	1
SMARTT_WGS.SMARTT-FD-323-BL-NA-M1-P-20230117-1-1	286.7	78.1	6649124	35.9	134.221	28.8518	139	12	0	0.009112	0.033931	0	0.030478	0.150426	0	0.223947	0.987372	0.98485	0.982886	0.976867	0.970152	0.933201	lineage4.1.1.3	1	0	1	1	1	1	1
SMARTT_WGS.SMARTT-FD-325-BL-NA-M1-P-20230222-1-1	254.3	67.83	13081332	35.5	207.349	44.033	214	18	0	0.015845	0.047523	0	0.03825	0.189765	0	0.291383	0.985853	0.983441	0.982287	0.97958	0.977269	0.967497	lineage2.2.1	1	0	1	1	1	1	1
SMARTT_WGS.SMARTT-FD-326-FU-W3-M1-P-20230328-1-1	278.9	67.21	7998050	35.2	133.18	30.1285	138	13	0	0.015248	0.040383	0	0.04789	0.151141	0	0.254662	0.986327	0.983726	0.982098	0.97691	0.970053	0.918482	lineage2.2.1	1	0	1	1	1	1	1
SMARTT_WGS.SMARTT-FD-327-BL-NA-M1-P-20230210-1-1	271.4	38.79	5164656	34.9	50.3975	13.3491	52	7	0	0.0149	0.020763	0	0.060043	0.149349	0	0.245054	0.984024	0.980064	0.975939	0.942491	0.588356	0.0003	lineage2.2.1	1	0	1	1	1	1	1
SMARTT_WGS.SMARTT-FD-333-BL-NA-M1-P-20230222-1-1	319.8	51.3	4706830	35.3	67.275	17.3382	69	9	0	0.013619	0.017793	0	0.046835	0.095878	0	0.174125	0.985497	0.98211	0.979867	0.965712	0.893274	0.010473	lineage2.2.1	1	0.018868	1	1	1	1	1
SMARTT_WGS.SMARTT-LP-013-FU-W2-M1-P-20220209-1-1	247.2	77.41	8874818	35.6	160.064	35.3655	166	14	0	0.016141	0.048961	0	0.034157	0.194725	0	0.293985	0.985064	0.98231	0.980675	0.975964	0.971506	0.950578	lineage2.2.1	1	0	1	1	1	1	1
SMARTT_WGS.SMARTT-LP-019-NA-M1-P-20211215-1-1	240.2	70.35	9811656	35.4	156.727	44.184	159	25	0	0.015661	0.061542	0	0.042246	0.194351	0	0.313801	0.98091	0.978621	0.977236	0.973368	0.968575	0.935411	lineage2.2.1	1	0	1	1	1	1	1
SMARTT_WGS.SMARTT-LP-022-NA-M1-P-20220111-1-1	211.4	5.41	11517398	34.7	13.3268	4.95285	13	3	0	0.019016	0.017098	0	0.063478	0.237416	0	0.337008	0.985281	0.965347	0.79443	0.001968	0	0	lineage4.9;lineage4.3.2.1	67%;53%	0	1	1	1	0	0
SMARTT_WGS.SMARTT-LP-027-FU-W2-M1-P-20220201-1-1	213.7	0.03	12974310	35.9	0.071183	0.502261	0	0	0	0.010962	0.035766	0	0.027847	0.258308	0	0.332883	0.065723	5.5e-05	5.5e-05	4.1e-05	3.2e-05	0	lineage4.9	1	0	1	0	0	1	0
SMARTT_WGS.SMARTT-LP-040-BL-M1-P-20220214-1-1	275.5	77.37	7316224	35.9	143.932	30.4125	149	12	0	0.013958	0.042762	0	0.027971	0.153645	0	0.238335	0.985117	0.982186	0.980537	0.976284	0.971478	0.94894	lineage2.2.1	1	0.007042	1	1	1	1	1
SMARTT_WGS.SMARTT-LP-069-BL-M1-P-20220331-1-1	238.7	72.44	13288000	35.2	217.112	55.883	222	31	0	0.010739	0.07588	0	0.045901	0.188102	0	0.320622	0.986485	0.984578	0.983568	0.980647	0.977505	0.963895	lineage4.1.1.3	1	0	1	1	1	1	1
SMARTT_WGS.SMARTT-LP-071-BL-M1-P-20220309-1-1	238.4	51.42	9915724	34	115.072	28.9854	119	15	0	0.012853	0.05186	0	0.08646	0.173805	0	0.324979	0.987776	0.985266	0.983594	0.97562	0.96451	0.78664	lineage4.8.1	1	0	1	1	1	1	1
SMARTT_WGS.SMARTT-LP-077-FU-W2-M1-P-20220817-1-3	293.4	84.71	5566584	36.5	124.673	27.7841	127	14	0	0.014873	0.031232	0	0.013402	0.147137	0	0.206643	0.98645	0.983662	0.982175	0.977789	0.972831	0.904458	lineage2.2.1	1	0	1	1	1	1	1
SMARTT_WGS.SMARTT-LP-086-W2-M1-P-20220428-2-1	242.4	58.55	8785020	35.5	119.493	25.7511	123	11	0	0.01105	0.043961	0	0.039041	0.20199	0	0.296042	0.985347	0.982784	0.98154	0.977071	0.97054	0.885797	lineage4.7	1	0	1	1	1	1	1
SMARTT_WGS.SMARTT-LP-106-BL-M1-P-20220428-1-1	268.1	40.13	7676680	35.4	79.3157	19.0832	82	10	0	0.010514	0.03032	0	0.044823	0.148066	0	0.233724	0.988088	0.984965	0.982697	0.971428	0.94591	0.098766	lineage4.4.1.1	1	0	1	1	1	1	1
SMARTT_WGS.SMARTT-LP-145-BL-NA-M1-P-20220802-1-3	278.1	28.98	3872906	36.4	30.6608	7.66854	31	4	0	0.010586	0.010229	0	0.014811	0.151329	0	0.186954	0.987777	0.983044	0.977887	0.599512	0.003156	0	lineage4.4.1.1	1	0	1	1	1	1	1
SMARTT_WGS.SMARTT-LP-152-BL-NA-M1-P-20220729-1-2	270.8	19.11	4973688	36.2	24.1884	6.96102	24	4	0	0.015122	0.008569	0	0.020814	0.183161	0	0.227667	0.987	0.979184	0.971108	0.201909	0.000504	0	lineage2.2.1	0.97	0	1	1	1	1	1
SMARTT_WGS.SMARTT-LP-182-BL-M1-P-20220810-1-1	292.1	55.02	9678590	35.7	136.728	27.7566	141	12	0	0.01185	0.040926	0	0.035612	0.141607	0	0.229996	0.991261	0.988937	0.987505	0.982687	0.977208	0.9392	lineage4.4.1.1	1	0	1	1	1	1	1
SMARTT_WGS.SMARTT-LP-212-BL-NA-M1-P-202209013-1-1	313.5	80.52	13654076	35.5	291.288	79.2994	308	43	0	0.010446	0.066944	0	0.038045	0.098557	0	0.213992	0.989907	0.987311	0.985357	0.979986	0.975508	0.963963	lineage4.3.2.1	1	0	1	1	1	1	1
SMARTT_WGS.SMARTT-LP-225-BL-NA-M1-P-20220920-1-1	321.3	83.5	5372712	35.5	121.839	35.3401	120	14	0	0.009255	0.039478	0	0.039971	0.100955	0	0.189658	0.989653	0.987429	0.98571	0.979675	0.972322	0.835136	lineage1.2.2.1	1	0	1	1	1	1	1
SMARTT_WGS.SMARTT-LP-239-FU-W3-M1-P-20221208-2-1	323	0.14	6707212	36	0.265357	3.22438	0	0	0	0.007115	0.049454	0	0.025079	0.096774	0	0.178422	0.178472	0.000803	0.000722	0.000513	0.000452	0.000284	lineage4.9	1	0	1	0	0	1	0
SMARTT_WGS.SMARTT-LP-250-BL-NA-M1-P-20221026-1-1	298.8	59.5	573664	35.5	9.32539	3.70816	9	2	0	0.010734	0.005227	0	0.043174	0.126169	0	0.185304	0.982767	0.915935	0.468459	1e-05	0	0	lineage4.9;lineage4.4.1.1	68%;30%	0	1	0	1	0	0
SMARTT_WGS.SMARTT-LP-258-BL-NA-M1-P-20221201-1-1	313.4	78.89	7137998	35.4	155.161	33.558	161	14	0	0.010056	0.034815	0	0.041649	0.097537	0	0.184056	0.989234	0.986515	0.984796	0.979111	0.973635	0.946621	lineage4.1.2.1	1	0	1	1	1	1	1
SMARTT_WGS.SMARTT-LP-260-FU-W6-M1-P-20230117-1-1	254.1	26.53	4860700	35.9	32.2483	8.99612	33	5	0	0.01477	0.014273	0	0.028587	0.188097	0	0.245727	0.982341	0.976459	0.970499	0.677353	0.015281	2e-06	lineage2.2.1	1	0	1	1	1	1	1
SMARTT_WGS.SMARTT-LP-276-BL-NA-M1-P-20221124-1-1	363.5	86.36	6061908	35.6	151.819	34.6748	157	15	0	0.012609	0.029967	0	0.036098	0.064437	0	0.143111	0.98575	0.982974	0.981471	0.976515	0.970822	0.944407	lineage2.2.1	1	0	1	1	1	1	1
SMARTT_WGS.SMARTT-LP-286-BL-NA-M1-P-20221208-1-1	305.8	35.91	8799938	36.1	86.2715	18.7405	89	8	0	0.009353	0.023267	0	0.023324	0.128021	0	0.183965	0.988256	0.985183	0.98275	0.974305	0.960779	0.186377	lineage4.1.2.1	1	0	1	1	1	1	1
SMARTT_WGS.SMARTT-LP-310-BL-NA-M1-P-20221221-1-1	279.8	69.82	6427198	35.7	115.988	23.2933	119	11	0	0.012553	0.028757	0	0.035283	0.148518	0	0.225111	0.991217	0.988636	0.98721	0.981531	0.974087	0.867696	lineage3.1.1	1	0	1	1	1	1	1
SMARTT_WGS.SMARTT-LP-315-BL-NA-M1-P-20230119-2-1	273.9	75.24	6342956	35.5	119.338	25.5257	123	12	0	0.01008	0.030962	0	0.040425	0.164684	0	0.24615	0.990512	0.988284	0.986827	0.981014	0.973116	0.866666	lineage4.1.1.3	1	0	1	1	1	1	1
SMARTT_WGS.SMARTT-LP-321-BL-NA-M1-P-20230117-1-1	305.1	2.88	6331030	35.9	5.09874	2.5117	5	2	0	0.008423	0.002421	0	0.031521	0.124759	0	0.167123	0.972061	0.574044	0.047363	2.4e-05	0	0	lineage4.1;lineage4.9	5%;98%	0	1	0	1	1	0
SMARTT_WGS.SMARTT-LP-339-BL-NA-M1-P-20230215-1-1	297.5	79.98	3388894	36	74.0113	15.296	76	7	0	0.012311	0.020561	0	0.026757	0.127544	0	0.187173	0.989765	0.98664	0.984182	0.974493	0.955458	0.011475	lineage4.3.2.1	1	0	1	1	1	1	1
SMARTT_WGS.SMARTT-MM-054-BL-M1-P-20220214-1-1	284.5	5.2	8397392	35.8	11.8182	4.10414	12	3	0	0.013699	0.005363	0	0.031116	0.142255	0	0.192433	0.980859	0.959832	0.736866	3.1e-05	0	0	lineage4;lineage2.2.1	47%;71%	0	1	1	1	0	0
SMARTT_WGS.SMARTT-MM-061-BL-M1-P-20220229-1-1	270.8	61.24	6846972	35.6	107.315	23.3344	111	10	0	0.010405	0.042262	0	0.038116	0.147079	0	0.237862	0.988848	0.986248	0.984293	0.977297	0.967969	0.753369	lineage4.4.1.1	1	0	1	1	1	1	1
SMARTT_WGS.SMARTT-MM-075-FU-W2-M1-P-20220906-3-1	296.3	86.44	7863248	35.5	173.469	34.1487	179	13	0	0.011123	0.045047	0	0.036733	0.141789	0	0.234692	0.990481	0.988125	0.986755	0.982353	0.978247	0.962053	lineage4.4.1.1	1	0	1	1	1	1	1
SMARTT_WGS.SMARTT-MM-092-BL-NA-M1-P-20220602-1-1	320.3	87.51	6787310	36.3	166.607	33.9714	172	13	0	0.008563	0.040736	0	0.019152	0.100534	0	0.168985	0.989737	0.98574	0.984062	0.979205	0.974726	0.959067	lineage4.1.1.3	1	0	1	1	1	1	1
SMARTT_WGS.SMARTT-MM-099-BL-M1-P-20220414-1-1	263	48.68	6975916	34.9	82.0298	21.017	85	10	0	0.013359	0.038468	0	0.058014	0.162278	0	0.272119	0.984081	0.979331	0.976188	0.96399	0.937495	0.150051	lineage4.3.2.1	1	0	1	1	1	1	1
SMARTT_WGS.SMARTT-MM-131-BL-NA-M1-P-20220620-2-1	280.1	75.73	15434000	35	277.443	71.1484	292	32	0	0.013319	0.090279	0	0.053084	0.130578	0	0.28726	0.990631	0.983705	0.982036	0.977305	0.973315	0.962449	lineage4.4.1.1	1	0	1	1	1	1	1
SMARTT_WGS.SMARTT-MM-140-BL-NA-M1-P-20220620-1-1	258	60.41	6075018	35	88.1676	21.7451	92	10	0	0.013256	0.049619	0	0.055948	0.158969	0	0.277792	0.990358	0.984766	0.981849	0.970055	0.945561	0.299103	lineage4.3.2.1	0.98	0	1	1	1	1	1
SMARTT_WGS.SMARTT-MM-167-W2-M1-P-20220810-1-1	298.8	55.64	6641306	35.7	99.1285	24.1995	103	11	0	0.01089	0.034573	0	0.036767	0.119259	0	0.201489	0.980645	0.977435	0.975028	0.967421	0.955759	0.58947	lineage4.3.4.2.1	1	0	1	1	1	1	1
SMARTT_WGS.SMARTT-MM-170-FU-W3-M1-P-20220902-2-1	352.9	80.96	4628130	36.2	103.791	22.8443	107	10	0	0.013667	0.018112	0	0.021022	0.118392	0	0.171193	0.987913	0.984292	0.981858	0.973437	0.963774	0.692765	lineage2.2.1	1	0	1	1	1	1	1
SMARTT_WGS.SMARTT-MM-178-BL-NA-M1-P-20220802-1-1	330	86.67	3850996	36.4	96.4898	18.8634	99	8	0	0.010754	0.027319	0	0.014545	0.092222	0	0.14484	0.991633	0.988715	0.986403	0.97956	0.971208	0.475208	lineage4.8	1	0	1	1	1	1	1
SMARTT_WGS.SMARTT-MM-204-FU-W5-M1-P-20230119-1-1	337.3	87.3	4601490	35.5	114.978	27.1565	119	12	0	0.013172	0.023126	0	0.041819	0.076797	0	0.154914	0.985177	0.982254	0.980358	0.973239	0.964124	0.827138	lineage2.2.1	1	0	1	1	1	1	1
SMARTT_WGS.SMARTT-MM-224-BL-NA-M1-P-20220920-1-1	263.5	79.64	6426594	35.6	126.556	30.3504	132	14	0	0.012717	0.034257	0	0.036965	0.170226	0	0.254165	0.989067	0.986458	0.984006	0.974733	0.96389	0.882967	lineage4.3.2.1	1	0	1	1	1	1	1
SMARTT_WGS.SMARTT-MM-272-BL-NA-M1-P-20221124-1-1	337.2	86.6	6619960	35.8	164.944	50.3361	172	32	0	0.008846	0.035517	0	0.031589	0.075173	0	0.151126	0.991755	0.985988	0.984723	0.979547	0.969138	0.900752	lineage4.1.1.3	0.99	0	1	1	1	1	1
SMARTT_WGS.SMARTT-MM-284-BL-NA-M1-P-20221201-1-1	296.2	65.27	10790766	35.5	181.582	39.9064	189	15	0	0.014974	0.042402	0	0.039811	0.132052	0	0.229239	0.986463	0.983664	0.981899	0.977457	0.973132	0.956063	lineage2.2.1.1	1	0	1	1	1	1	1
SMARTT_WGS.SMARTT-MM-293-FU-W2-M1-P-20230117-1-1	262	21.3	8919084	35.9	48.0226	10.9415	49	6	0	0.012762	0.015027	0	0.029013	0.180245	0	0.237047	0.988883	0.984966	0.981428	0.957794	0.474722	0.000244	lineage4.3.2.1	1	0	1	1	1	1	1
SMARTT_WGS.SMARTT-MM-296-BL-NA-M1-P-20221208-1-1	361	62.65	2169904	36	39.7306	10.0276	41	5	0	0.009298	0.012563	0	0.027026	0.083392	0	0.132279	0.991494	0.982126	0.975544	0.89923	0.126459	2.4e-05	lineage4.1.1;lineage4.1.2.1	7%;89%	0	1	1	1	1	1
SMARTT_WGS.SMARTT-MM-304-BL-NA-M1-P-20221221-1-1	272.5	40.45	5267508	35.5	55.3103	13.2165	56	7	0	0.011903	0.016455	0	0.039678	0.154263	0	0.222299	0.992543	0.988626	0.985051	0.962614	0.735245	0.000148	lineage4.9.1	1	0	1	1	1	1	1
SMARTT_WGS.SMARTT-MM-305-BL-NA-M1-P-20221221-1-1	262	41.9	7558348	35.7	78.6612	16.7845	81	8	0	0.013011	0.021912	0	0.034195	0.179634	0	0.248752	0.989069	0.98615	0.98433	0.974877	0.958359	0.050819	lineage3.1.1	1	0	1	1	1	1	1
SMARTT_WGS.SMARTT-MM-312-BL-NA-M1-P-20230118-1-1	257.1	72.19	5811504	35.8	101.514	19.9487	104	9	0	0.011855	0.030039	0	0.032153	0.192064	0	0.266111	0.990598	0.987933	0.986597	0.981045	0.972965	0.62714	lineage4.4.1.1	1	0	1	1	1	1	1
SMARTT_WGS.SMARTT-MM-314-BL-NA-M1-P-20230118-1-1	243.6	31.8	10770284	35.8	80.6014	17.1836	83	8	0	0.012004	0.025958	0	0.032482	0.213402	0	0.283846	0.988482	0.985415	0.982973	0.973992	0.959024	0.070188	lineage4.4.1.1	1	0	1	1	1	1	1
SMARTT_WGS.SMARTT-MM-342-BL-NA-M1-P-20230307-1-1	253.2	57.79	15221550	35.1	198.995	47.3097	208	20	0	0.015126	0.06928	0	0.05059	0.1786	0	0.313597	0.985142	0.982653	0.981192	0.976918	0.972678	0.955728	lineage2.2.1	1	0	1	1	1	1	1
SMARTT_WGS.SMARTT-TM-023-NA-M1-P-20220111-2-1	289.6	62.2	5376742	34.5	83.4344	23.0432	87	12	0	0.014604	0.043284	0	0.068699	0.125976	0	0.252563	0.983768	0.979401	0.976069	0.96154	0.929859	0.219368	lineage2.2.1	1	0	1	1	1	1	1
SMARTT_WGS.SMARTT-TM-046-BL-M1-P-20220214-1-1	283.3	55.42	6479792	35.8	95.2996	22.1082	99	9	0	0.013448	0.029332	0	0.031846	0.13586	0	0.210487	0.984712	0.981611	0.979416	0.968914	0.954815	0.476685	lineage2.2.1	1	0	1	1	1	1	1
SMARTT_WGS.SMARTT-TM-063-BL-M1-P-20220229-1-1	281.2	70.86	7291458	35.6	133.625	28.5535	138	12	0	0.011903	0.047544	0	0.036792	0.134041	0	0.23028	0.988478	0.985849	0.98402	0.978056	0.971741	0.927253	lineage4.3.2.1	1	0	1	1	1	1	1
SMARTT_WGS.SMARTT-TM-141-BL-NA-M1-P-20220621-1-1	296.5	52.92	11807238	35.5	161.447	36.4456	168	14	0	0.013671	0.044723	0	0.039408	0.129724	0	0.227526	0.986154	0.982226	0.980223	0.974923	0.969507	0.947994	lineage2.2.1	1	0	1	1	1	1	1
SMARTT_WGS.SMARTT-TM-234-FU-W2-M1-P-20230208-1-1	285.4	78.38	7241418	35.5	144.118	33.6907	150	14	0	0.01473	0.042467	0	0.039298	0.141515	0	0.238011	0.985671	0.982705	0.98057	0.974483	0.967826	0.930118	lineage2.2.1.1	1	0	1	1	1	1	1
SMARTT_WGS.SMARTT-TM-280-BL-NA-M1-P-20221201-1-1	316.2	81.08	7035358	35.5	156.906	35.617	163	15	0	0.013339	0.035356	0	0.040984	0.095213	0	0.184893	0.985555	0.982832	0.981036	0.976114	0.970878	0.945672	lineage2.2.1	1	0	1	1	1	1	1
SMARTT_WGS.SMARTT-XP-244-FU-W2-M1-S1-20221109-1-1	305.7	19.52	1160828	35.7	4.99835	2.43362	5	2	0	0.010702	0.217043	0	0.028638	0.090217	0	0.3466	0.974042	0.560241	0.040307	0	0	0	lineage4.9	1	0	1	0	1	1	0
Average	287.271	58.0448	7.17542e+06	35.5544	103.856	24.7701	107.177	11.3038	0	0.0128629	0.0355278	0	0.0389411	0.143092	0	0.230424	0.95249	0.934273	0.908084	0.845501	0.77528	0.521117		0.999178	0.000327975	1	0.924051	0.962025	0.949367	0.898734
Min	211.4	0.03	2012	33.8	0.021779	0.146703	0	0	0	0.007115	0	0	0.013402	0.064437	0	0.132279	0.02167	0	0	0	0	0		0.97	0	1	0	0	0	0
Max	363.5	87.51	15434000	36.5	291.288	79.2994	308	43	0	0.019798	0.217043	0	0.096979	0.258308	0	0.352524	0.995377	0.992683	0.990555	0.982687	0.978247	0.967497		1	0.018868	1	1	1	1	1
