## supplementary table 2 for "The MAGMA pipeline for comprehensive genomic analyses of clinical *Mycobacterium tuberculosis* samples"

### Sheet: resistance_variants
Drug	Conclusion	Variant	WHO Catalogue	Type	Frequency	Method	Source	Source notation	Literature	Observations	Fraction
ethambutol	R	embB_p.Met306Val	R	missense_variant	100%	XBS	Catalogue	embB_M306V	https://www.who.int/publications/i/item/9789240028173
		embA_c.-590C>T	Unknown	upstream_gene_variant	100%	XBS	Tier 1 or 2 gene
		embA_c.228C>T	Unknown	synonymous_variant	100%	XBS	Tier 1 or 2 gene
isoniazid	R	inhA_c.-154G>A	R	upstream_gene_variant	100%	XBS	Catalogue	inhA_g-154a (fabG1_L203L)	https://www.who.int/publications/i/item/9789240028173
		Rv1258c_c.580_581insC	Very low probability	frameshift_variant	100%	XBS	Catalogue	Rv1258c_581_ins_1_t_tg	https://www.who.int/publications/i/item/9789240028173
		katG_p.Arg463Leu	Very low probability	missense_variant	100%	XBS	Catalogue	katG_R463L	https://www.who.int/publications/i/item/9789240028173
		mshA_p.Ala187Val	Very low probability	missense_variant	100%	XBS	Catalogue	mshA_A187V	https://www.who.int/publications/i/item/9789240028173
rifabutin	R	rpoB_p.Ser450Leu	R	missense_variant	100%	XBS	Catalogue	p.Ser531Leu	https://doi.org/10.1093/jac/dky248
		rpoC_c.-339T>C	Unknown	upstream_gene_variant	100%	XBS	Tier 1 or 2 gene
		rpoC_p.Gly519Ser	Unknown	missense_variant	100%	XBS	Tier 1 or 2 gene
rifampicin	R	rpoB_p.Ser450Leu	R	missense_variant	100%	XBS	Catalogue	rpoB_S450L	https://www.who.int/publications/i/item/9789240028173
		rpoC_c.-339T>C	Unknown	upstream_gene_variant	100%	XBS	Tier 1 or 2 gene
		rpoC_p.Gly519Ser	Unknown	missense_variant	100%	XBS	Tier 1 or 2 gene
streptomycin	R	rrs_n.514A>C	R	non_coding_transcript_exon_variant	99%	XBS	Catalogue	rrs_a514c	https://www.who.int/publications/i/item/9789240028173
		gid_c.615A>G	Unknown	synonymous_variant	100%	XBS	Tier 1 or 2 gene
		rrs_n.-187C>T	Unknown	upstream_gene_variant	100%	XBS	Tier 1 or 2 gene
		Rv1258c_c.580_581insC	Very low probability	frameshift_variant	100%	XBS	Catalogue	Rv1258c_581_ins_1_t_tg	https://www.who.int/publications/i/item/9789240028173
		gid_p.Glu92Asp	Very low probability	missense_variant	100%	XBS	Catalogue	gid_E92D	https://www.who.int/publications/i/item/9789240028173
		rpsL_c.-165T>C	Very low probability	upstream_gene_variant	100%	XBS	Catalogue	rpsL_t-165c	https://www.who.int/publications/i/item/9789240028173
		whiB6_c.-75delG	Very low probability	upstream_gene_variant	100%	XBS	Catalogue	whiB6_-74_del_1_gct_gt	https://www.who.int/publications/i/item/9789240028173
ethionamide	Very high probability	inhA_c.-154G>A	Very high probability	upstream_gene_variant	100%	XBS	Catalogue	inhA_g-154a (fabG1_L203L)	https://www.who.int/publications/i/item/9789240028173
		mshA_p.Ala187Val	Unknown	missense_variant	100%	XBS	Catalogue	mshA_A187V	https://www.who.int/publications/i/item/9789240028173	62R - 3102S	0.02
prothionamide	Very high probability	inhA_c.-154G>A	Very high probability	upstream_gene_variant	100%	XBS	Catalogue	inhA_g-154a (fabG1_L203L)	https://www.who.int/publications/i/item/9789240028173
		mshA_p.Ala187Val	Unknown	missense_variant	100%	XBS	Catalogue	mshA_A187V	https://www.who.int/publications/i/item/9789240028173	62R - 3102S	0.02
amikacin	Unknown	fprA_c.-11_-10insA	Unknown	upstream_gene_variant	100%	XBS	Tier 1 or 2 gene
		rrs_n.-187C>T	Unknown	upstream_gene_variant	100%	XBS	Tier 1 or 2 gene
		aftB_p.Asp397Gly	Very low probability	missense_variant	100%	XBS	Catalogue	aftB_D397G	https://www.who.int/publications/i/item/9789240028173
		ccsA_p.Ile245Met	Very low probability	missense_variant	100%	XBS	Catalogue	ccsA_I245M	https://www.who.int/publications/i/item/9789240028173
		whiB6_c.-75delG	Very low probability	upstream_gene_variant	100%	XBS	Catalogue	whiB6_-74_del_1_gct_gt	https://www.who.int/publications/i/item/9789240028173
		rrs_n.514A>C	S	non_coding_transcript_exon_variant	99%	XBS	Catalogue	rrs_a514c	https://www.who.int/publications/i/item/9789240028173
bedaquiline	Unknown	mmpS5_c.-710C>G	Unknown	upstream_gene_variant	100%	XBS	Tier 1 or 2 gene
		Rv1979c_c.-129A>G	Very low probability	upstream_gene_variant	100%	XBS	Catalogue	Rv1979c_a-129g	https://www.who.int/publications/i/item/9789240028173
		mmpL5_p.Asp767Asn	Very low probability	missense_variant	100%	XBS	Catalogue	mmpL5_D767N	https://www.who.int/publications/i/item/9789240028173
		mmpL5_p.Ile948Val	Very low probability	missense_variant	100%	XBS	Catalogue	mmpL5_I948V	https://www.who.int/publications/i/item/9789240028173
		mmpL5_p.Thr794Ile	Very low probability	missense_variant	99%	XBS	Catalogue	mmpL5_T794I	https://www.who.int/publications/i/item/9789240028173
capreomycin	Unknown	fprA_c.-11_-10insA	Unknown	upstream_gene_variant	100%	XBS	Tier 1 or 2 gene
		rrs_n.-187C>T	Unknown	upstream_gene_variant	100%	XBS	Tier 1 or 2 gene
		tlyA_c.33A>G	Unknown	synonymous_variant	100%	XBS	Tier 1 or 2 gene
		aftB_p.Asp397Gly	Very low probability	missense_variant	100%	XBS	Catalogue	aftB_D397G	https://www.who.int/publications/i/item/9789240028173
		ccsA_p.Ile245Met	Very low probability	missense_variant	100%	XBS	Catalogue	ccsA_I245M	https://www.who.int/publications/i/item/9789240028173
		whiB6_c.-75delG	Very low probability	upstream_gene_variant	100%	XBS	Catalogue	whiB6_-73_del_1_agc_ag	https://www.who.int/publications/i/item/9789240028173
		rrs_n.514A>C	S	non_coding_transcript_exon_variant	99%	XBS	Catalogue	rrs_a514c	https://www.who.int/publications/i/item/9789240028173
clofazimine	Unknown	mmpS5_c.-710C>G	Unknown	upstream_gene_variant	100%	XBS	Tier 1 or 2 gene
		Rv1979c_c.-129A>G	Very low probability	upstream_gene_variant	100%	XBS	Catalogue	Rv1979c_a-129g	https://www.who.int/publications/i/item/9789240028173
		mmpL5_p.Asp767Asn	Very low probability	missense_variant	100%	XBS	Catalogue	mmpL5_D767N	https://www.who.int/publications/i/item/9789240028173
		mmpL5_p.Ile948Val	Very low probability	missense_variant	100%	XBS	Catalogue	mmpL5_I948V	https://www.who.int/publications/i/item/9789240028173
		mmpL5_p.Thr794Ile	Very low probability	missense_variant	99%	XBS	Catalogue	mmpL5_T794I	https://www.who.int/publications/i/item/9789240028173
cycloserine	Unknown	ald_c.-32T>C	Unknown	upstream_gene_variant	100%	XBS	Tier 1 or 2 gene
		cycA_p.Arg93Leu	Unknown	missense_variant	100%	XBS	Tier 1 or 2 gene
		ddlA_p.Thr365Ala	Unknown	missense_variant	100%	XBS	Tier 1 or 2 gene
delamanid	Unknown	fgd1_c.960T>C	Unknown	synonymous_variant	100%	XBS	Tier 1 or 2 gene
imipenem	Unknown	nadD_c.-44A>C	Unknown	upstream_gene_variant	100%	XBS	Tier 1 or 2 gene
kanamycin	Unknown	rrs_n.-187C>T	Unknown	upstream_gene_variant	100%	XBS	Tier 1 or 2 gene
		rrs_n.514A>C	S	non_coding_transcript_exon_variant	99%	XBS	Catalogue	rrs_a514c	https://www.who.int/publications/i/item/9789240028173
linezolid	Unknown	rrs_n.-187C>T	Unknown	upstream_gene_variant	100%	XBS	Tier 1 or 2 gene
		rrs_n.514A>C	Unknown	non_coding_transcript_exon_variant	99%	XBS	Tier 1 or 2 gene
meropenem	Unknown	nadD_c.-44A>C	Unknown	upstream_gene_variant	100%	XBS	Tier 1 or 2 gene
pretomanid	Unknown	fgd1_c.960T>C	Unknown	synonymous_variant	100%	XBS	Tier 1 or 2 gene
terizidone	Unknown	ald_c.-32T>C	Unknown	upstream_gene_variant	100%	XBS	Tier 1 or 2 gene
		cycA_p.Arg93Leu	Unknown	missense_variant	100%	XBS	Tier 1 or 2 gene
		ddlA_p.Thr365Ala	Unknown	missense_variant	100%	XBS	Tier 1 or 2 gene
levofloxacin	Very low probability	gyrA_p.Glu21Gln	Very low probability	missense_variant	100%	XBS	Catalogue	gyrA_E21Q	https://www.who.int/publications/i/item/9789240028173
		gyrA_p.Gly668Asp	Very low probability	missense_variant	100%	XBS	Catalogue	gyrA_G668D	https://www.who.int/publications/i/item/9789240028173
		gyrA_p.Ser95Thr	Very low probability	missense_variant	100%	XBS	Catalogue	gyrA_S95T	https://www.who.int/publications/i/item/9789240028173
moxifloxacin	Very low probability	gyrA_p.Glu21Gln	Very low probability	missense_variant	100%	XBS	Catalogue	gyrA_E21Q	https://www.who.int/publications/i/item/9789240028173
		gyrA_p.Gly668Asp	Very low probability	missense_variant	100%	XBS	Catalogue	gyrA_G668D	https://www.who.int/publications/i/item/9789240028173
		gyrA_p.Ser95Thr	Very low probability	missense_variant	100%	XBS	Catalogue	gyrA_S95T	https://www.who.int/publications/i/item/9789240028173
pyrazinamide	Very low probability	PPE35_p.Leu896Ser	Very low probability	missense_variant	100%	XBS	Catalogue	PPE35_L896S	https://www.who.int/publications/i/item/9789240028173
		Rv1258c_c.580_581insC	Very low probability	frameshift_variant	100%	XBS	Catalogue	Rv1258c_581_ins_1_t_tg	https://www.who.int/publications/i/item/9789240028173
		Rv3236c_p.Thr102Ala	Very low probability	missense_variant	100%	XBS	Catalogue	Rv3236c_T102A	https://www.who.int/publications/i/item/9789240028173
para_aminosalicylic_acid	S	No variants found	S
